# Detection of Neoplasms by Metagenomic Sequencing of Cerebrospinal Fluid

**DOI:** 10.1101/2021.05.13.21256918

**Authors:** Wei Gu, Andreas M. Rauschecker, Elaine Hsu, Kelsey C. Zorn, Yasemin Sucu, Scot Federman, Allan Gopez, Shaun Arevalo, Hannah A. Sample, Eric Talevich, Eric D. Nguyen, Marc Gottschall, Carl A. Gold, Bruce A.C. Cree, Vanja Douglas, Megan B. Richie, Maulik P. Shah, S. Andrew Josephson, Jeffrey M. Gelfand, Steve Miller, Linlin Wang, Tarik Tihan, Joseph L. DeRisi, Charles Y. Chiu, Michael R. Wilson

## Abstract

**Importance:** Malignant neoplasms of the central nervous system (CNS) are frequently not detected by cerebrospinal fluid (CSF) flow cytometry or cytology, and clinical phenotypes can overlap with inflammatory meningoencephalitis.

**Objective:** To determine whether an existing CSF metagenomic next-generation sequencing (mNGS) assay can identify a hallmark of malignant neoplasms — aneuploidy — in difficult-to-diagnose cases of CNS malignancy.

**Design:** Two retrospective, case-control studies included a total of 155 samples from patients with an eventual diagnosis of a CNS malignancy (n=59 patients) and controls with other CNS diseases (n=73 patients). The first study was used to evaluate test performance in positive and negative controls. The second study was used to assess the potential utility of aneuploidy detection in patients whose CSF was sent for mNGS because of suspected neuroinflammatory disease who were ultimately found to have a CNS malignancy.

**Setting:** This is a single site study at a large tertiary care center, University of California San Francisco, that enrolled from 2014 to 2019.

**Participants:** The test performance case-control study enrolled positive control patients with a CNS malignancy (n=47 patients) and negative controls with other neurologic diseases (n=56 patients) who had had CSF flow cytometry and/or cytology performed. The second case-control study enrolled patients with suspected neuroinflammatory disease who were ultimately diagnosed with a CNS malignancy (n=12) and other neurologic disease controls (n=17).

**Main Outcome(s) and Measure(s):** The primary outcome measures were the performance characteristics of detecting aneuploidy in CSF by a cell-free DNA mNGS assay compared to cytology and/or flow cytometry and the tumor fraction in CSF from patients with CNS malignancies.

**Results:** Across the two case-control studies, the overall sensitivity of the CSF mNGS assay for detecting aneuploidy in patients ultimately diagnosed with a CNS malignancy was 75% (63-96%, 95% CI), and specificity was 100% (96-100%, 95% CI). Notably, CSF mNGS detected aneuploidy in 64% of the non-diagnostic cytology and flow cytometry cases in the test performance study and in 55% of the cases with suspected neuroinflammatory disease who were ultimately diagnosed with a CNS malignancy. Of the cases in whom aneuploidy was detected, 90% had multiple chromosomal copy number variants with tumor fractions ranging from 31% to 49%.

**Conclusions and Relevance:** Metagenomic NGS of CSF, originally designed to diagnose neurologic infections, detects evidence of CNS malignancies (i.e., aneuploidy) in cases where CSF flow cytometry and/or cytology were negative with a low risk of false positive results.

**3 Key Points:** *Question:* Can CSF metagenomic NGS, a test designed to diagnose infections, also detect genetic signatures of cancer in patients with suspected neuroinflammatory disease?

*Findings:* Across two case-control studies of patients with negative CSF cytology and/or flow cytometry, CSF mNGS detected genetic evidence for a malignancy with a sensitivity of 75% (63-85%, 95% CI) and specificity of 100% (96-100%, 95% CI).

*Meaning:* CSF mNGS, an assay with low sample volume requirements that does not require the preservation of cell integrity, has the potential to complement cancer detection by CSF flow cytometry and cytology.
