## Supplemental Table S1 for "Detection of Neoplasms by Metagenomic Sequencing of Cerebrospinal Fluid"

### Sheet: S1
Sample ID	Age	Sex	Study	Procedure to obtain CSF sample	Cytology	Flow Results	History of Cancer	Category	Final Diagnosis	How cancer positives were diagnosed (Testing Cohort)	WBC (10^6/L)	Fluid Protein (mg/dL)		Reads of sequencing	NGS Interpretation (WG)	CNVs	Tumor Fraction		Imaging:	*Is the lesion(s) abutting the CSF space?	Focal / Multifocal	# lesions (1,2,3,4,5 or 5+)	Locations(s)	Leptomeningeal?	MRI read	Physical proximity to CSF space (1- Leptomeningeal, 2- Central Abutting, 3 - Peripheral Abutting, 4 - Not 1,2, or 3 but lesions, 5- No lesions)
1	50-60	F	1: Test Performance Cohort	Lumbar puncture	Metastatic adenocarcinoma, consistent with pulmonary origin	n/a	Yes	Cytology Positive	Metastatic adenocarcinoma, pulmonary	Cytology	5	55		1810708	Positive	10+	0.489748			yes	multifocal	5+	leptomeningeal, frontal, parietal	1	hemorrhagic carcinomatous meningits	1
2	60-70	M	1: Test Performance Cohort	Lumbar puncture	Lymphoma	Kappa-restricted B-cell lymphoma	Yes	Cytology Positive	DLBCL	Cytology/Flow	47	n/a		19708690	Positive	6	0.734243			yes (optic nerve)	focal	1	orbit (intraconal)	0	favor hematoma, but given history of lymphoma, recurrent tumor is not excluded (and was confirmed on follow up MRI 4/11/18, at which point there were leptomeningeal mets in lumbar spine). May have been leptomeningeal spine mets on 3/26 in retrospect	3
3	60-70	M	1: Test Performance Cohort	Lumbar puncture	Lymphoma	Kappa-restricted B-cell lymphoproliferative disorder	No	Cytology Positive	Follicular lymphoma	Cytology/Flow	16	214		8881210	Positive	6	0.890431			yes	multifocal	5+	cerebellum, 3rd ventricle, 4th ventricle, trigeminal nerves	0	lymphoma, less likely TB or granulomatous	2
4	60-70	M	1: Test Performance Cohort	Lumbar puncture	Lymphoma (1 day prior)	CD5-positive, lambda-restricted B-cell lymphoma	Yes	Cytology Positive	Mantle cell lymphoma	Cytology/Flow	7	95		9424732	Positive	10+	0.515476			yes	multifocal	2	lateral ventricle, 4th ventricle	0	concerning for lymphoma	2
5	60-70	M	1: Test Performance Cohort	Lumbar puncture	Lymphoma	Abnormal T-cell population (75% of lymphocytes)	Yes	Cytology Positive	Mycosis fungoides	Cytology/Flow	12	n/a		5181865	Positive	6	0.716574			no lesions				0		5
6	60-70	M	1: Test Performance Cohort	Lumbar puncture	Lymphoma	Rare events concerning for involvement by mantle cell lymphoma	Yes	Cytology Positive	Mantle cell lymphoma	Cytology/Flow	4	77		11416805	Positive	10+	0.452435			yes	multifocal	5+	fourth ventricle, spinal cord	0	treatment response to CNS lymphoma on IT chemo	2
7	40-50	F	1: Test Performance Cohort	Lumbar puncture	Malignant	Abnormal B-cell population	Yes	Cytology Positive	PCNSL	Cytology/Flow	7	62		2675196	Positive	10+	0.341361			questionable	multifocal	4	thalamus, around resection cavity, midbrain	0	consistent with CNS lymphoma	2
8	60-70	M	1: Test Performance Cohort	Lumbar puncture	Lymphoma	Abnormal T-cell population (64% of lymphocytes)	Yes	Cytology Positive	Mycosis fungoides	Cytology/Flow	9	33		8303534	Positive	6	0.352818			no lesions				0		5
9	50-60	F	1: Test Performance Cohort	Spinal drain	Lymphoma	CD10-positive B-cell lymphoproliferative disorder	Yes	Cytology Positive	DLBCL	Cytology/Flow	24	37		3465774	Positive	4	0.675855			no lesions				0	no progressive lymphoma	5
10	50-60	F	1: Test Performance Cohort	Lumbar puncture	Metastatic carcinoma	No evidence of a B-cell lymphoproliferative disorder	Yes	Cytology Positive	Non-small cell lung cancer	Cytology	9	n/a		5457319	Positive	10+	0.605256			yes	multifocal	5+	throughout spine leptomeningeal, and mass in inferior frontal	1	not available	1
11	50-60	M	1: Test Performance Cohort	Lumbar puncture	Lymphoma	No evidence of a B-cell lymphoproliferative disorder	Yes	Cytology Positive	DLBCL	Cytology	1	27		5353417	Positive	9	0.484283			no	multifocal	3	parenchymal parietal and frontal lobes	0	metastases stable	4
12	50-60	M	1: Test Performance Cohort	Ommaya	Lymphoma	Kappa-restricted B-cell lymphoma	Yes	Cytology Positive	DLBCL	Cytology/Flow	5	<10		6293503	Positive	9	0.760292			yes	multifocal	5+	multiple cranial nerves	1	metastatic disease	1
13	60-70	M	1: Test Performance Cohort	Lumbar puncture	Lymphoma	Abnormal CD10-positive B-cell population (12% of total events);	No	Cytology Positive	Lymphoblastic lymphoma	Cytology/Flow	1	35		4694864	Positive	4	0.827165			yes	single	1	3rd cranial nerve	1	"may represent disease involvement in setting of lymphoma"	1
14	60-70	M	1: Test Performance Cohort	Lumbar puncture	Lymphoma	Rare CD10-positive B-cells	No	Cytology Positive	Lymphoblastic lymphoma	Cytology/Flow	4	27		8344499	Positive	4	0.652766			as above	as above	as above	as above	0		3
15	70-80	F	1: Test Performance Cohort	Lumbar puncture	Lymphoma	Rare kappa-positive B-cells	Yes	Cytology Positive	DLBCL	Cytology/Flow	1	53		10552839	Negative		0			no	multifocal	5+	all lobes, parenchymal	0	diffuse intracranial metastatic lymphoma	4
16	40-50	F	1: Test Performance Cohort	Lumbar puncture	Lymphoma	No definitive evidence of a B-cell lymphoproliferative disorder	No	Cytology Positive	PTLD (EBV positive)	Cytology	7	n/a		7896667	Negative		0			yes	multifocal	5+	supratentorial and infratentorial	0	improvement with persistent lesion, treatment response	3
17	80-90	M	1: Test Performance Cohort	Lumbar puncture	Lymphoma	CD5-positive, kappa-restricted B-cell lymphoma	Yes	Cytology Positive	Mantle cell lymphoma	Cytology/Flow	255	134		8570428	Positive	7	0.643396			yes	multifocal	2	prechiasmatic optic nerves	1	lymphomatous involvement of optic nerves	1
18	50-60	F	1: Test Performance Cohort	Ommaya	Metastatic carcinoma	n/a	Yes	Cytology Positive	Breast cancer	Cytology	0	16		8901135	Positive	10+	0.93563			yes	multifocal	5+	internal auditory canals and FLAIR nonsuprression	1	leptomeningeal spread of disease (metastatic breast)	1
19	80-90	M	1: Test Performance Cohort	Lumbar puncture	Lymphoma	CD5-positive, kappa-restricted B-cell lymphoma	Yes	Cytology Positive	Mantle cell lymphoma	Cytology/Flow	23	63		14904368	Positive	8	0.463125			yes	multifocal	2	prechiasmatic optic nerves	1	lymphomatous involvement of optic nerves	1
20	70-80	M	1: Test Performance Cohort	Drain	Benign	Kappa predominant B-cell population	No	Flow Cytometry Positive	PCNSL	Flow	n/a	n/a		17928739	Positive	9	0.716574			yes	multifocal	5+	intraventricular	1	lymphoma vs. other malignancy vs. atypical infection	1
21	20-30	M	1: Test Performance Cohort	Lumbar puncture	Atypical cells present	Abnormal immature B-cell population (10% of total events), consistent with B lymphoid blast phase of CML	Yes	Flow Cytometry Positive	CML with blast crisis	Flow	1	46		1188316	Positive	1	0.350533							0		not available
22	60-70	M	1: Test Performance Cohort	Lumbar puncture	Increased lymphocytes. Flow: in comments only: "Of note, a subset of B-cells (approximately 2% of lymphocytes) expressed brighter CD38."	Kappa-restricted B-cell lymphoproliferative disorder	No	Flow Cytometry Positive	Follicular lymphoma	Flow	25	185		10317688	Positive	6	0.352818			yes	multifocal	5+	cerebellum, 3rd ventricle, 4th ventricle, trigeminal nerves	0	lymphoma, less likely TB or granulomatous	2
23	60-70	M	1: Test Performance Cohort	Lumbar puncture	Atypical cells present	n/a	No	Flow Cytometry Positive	Follicular lymphoma	Flow	22	242		7844280	Positive	6	0.63396			as above	as above	as above	as above	0		2
24	60-70	F	1: Test Performance Cohort	Lumbar puncture	Highly suspicious for lymphoma; see comment. Cytospin slides show a subpopulation of enlarged atypical cells within a background of monocytes, histiocytes, lymphocytes, and blood. The enlarged cells have scant-to-moderate amounts of cytoplasm and enlarged, irregular nuclei with multiple nucleoli. Concurrently submitted flow cytometry shows a CD10-positive B-cell population (see IM18-1961 for deta…	CD10-positive B-cell population	No	Flow Cytometry Positive	PCNSL	Flow	2	44		8056428	Positive	10+	0.843312			yes	multifocal	5+	cerebral hemispheres, basal ganglia, ependymal surfaces	0	highly suspicious of CNS lymphoma	2
25	60-70	F	1: Test Performance Cohort	Ommaya	The fluid preparations are abundantly cellular consisting of a mature population of monocytes, granulocytes and lymphocytes. The lymphocytes are predominantly small and mature; however, there are rare apparent lymphocytes (that do not appear to be monocytes) that are larger in size and what show some nuclear envelope irregularities.	Kappa-restricted B-cell lymphoma	Yes	Flow Cytometry Positive	PCNSL	Flow	11	24		12063084	Positive	10+	0.810793			no	multifocal	3	corpus callosum and hippocampi	0	most likely treatment effect	4
26	70-80	M	1: Test Performance Cohort	Lumbar puncture	Rare plasma cells present and confirmed by flow cytometry	Abnormal plasma cell population (4% of total events)	Yes	Flow Cytometry Positive	Multiple myeloma	Flow	1	28		4519791	Negative		0			yes	multifocal	3	SPINE: T-spine thecal sac, leptomeningeal cauda equina	1	metastases in spine, none in brain	1
27	50-60	M	1: Test Performance Cohort	Ommaya	Rare atypical cells present	Kappa-restricted B-cell lymphoma	Yes	Flow Cytometry Positive	DLBCL	Flow	0	19		4903873	Positive	8	0.716574			yes	multifocal	3	CN VII/VIII, CN V	1	leptomeningeal dz involving CN	1
28	60-70	F	1: Test Performance Cohort	Lumbar puncture	n/a	Abnormal surface Ig negative B-cell population, consistent with involvement by mature B-cell lymphoproliferative disorder	Yes	Flow Cytometry Positive	CNS relapse of immunosuppression-associated B-cell LPD, CD5/CD10 negative monoclonal B cell population	Flow	495	466		8545592	Positive	4	0.913265			yes	multifocal	3	trigeminal nerves and 7/8 nerve	1	concerning for new leptomeningeal disease	1
29	70-80	M	1: Test Performance Cohort	Lumbar puncture	Abnormal sample	Kappa-restricted B-cell lymphoproliferative disorder	No	Flow Cytometry Positive	Lymphoplasmacytic lymphoma	Flow	46	179		4716345	Positive	2	0.258899			yes	multifocal	2	cauda equina nerve roots, superior oblique enhancing nodule	1	CSF dissemination of lymphoma	1
30	70-80	M	1: Test Performance Cohort	Lumbar puncture	Atypical cells present	CD5-positive B cell population	No	Flow Cytometry Positive	Lymphoplasmacytic lymphoma	Flow	66	n/a		5247154	Positive	2	0.246789			as above	as above	as above	as above	1		1
31	50-60	M	1: Test Performance Cohort	Lumbar puncture	Atypical cells present	CD5-positive B-cell population	Yes	Flow Cytometry Positive	Adenocarcinoma, pulmonary	Flow	n/a	920		8281421	Positive	2	0.0562277			yes	multifocal	5+	trigeminal nerves and 7/8 nerve and cauda equina	1	lung cancer leptomeningeal spread	1
32	70-80	F	1: Test Performance Cohort	Shunt aspiration	Atypical cells	n/a	Yes	Cancer Diagnosis; Negative/Uncertain Cytology and Cytometry	Glioblastoma Grade 4, reoccurance (brain biopsy)	Brain biopsy	1	145		27553090	Positive	2	0.473741			yes	multifocal	2	adjacent to atrium of right lateral ventricle; right tentorium	0	progression of GBM	2
33	50-60	M	1: Test Performance Cohort	Lumbar puncture	Benign	Negative	Yes	Cancer Diagnosis; Negative/Uncertain Cytology and Cytometry	PCNSL versus SCNSL	Imaging and response to treatment	3	45		4409414	Negative		0			no	multifocal	2	frontal and temporal lobes	0	recurrent lymphoma	4
34	40-50	F	1: Test Performance Cohort	Lumbar puncture	Benign	Negative	Yes	Cancer Diagnosis; Negative/Uncertain Cytology and Cytometry	Metastatic breast cancer with leptomeningeal carcinomatosis	Imaging and history of cancer	0	43		8827322	Positive	10+	0.246789			yes	multifocal	5+	leptomeningeal, pituitary, third ventricle, frontal lobe	1	highly suspicious for leptomeningeal carcinomatosis	1
35	50-60	M	1: Test Performance Cohort	Lumbar puncture	Benign	No evidence of a lymphoproliferative disorder	No	Cancer Diagnosis; Negative/Uncertain Cytology and Cytometry	B-cell large cell lymphoma, involving leptomeninges and adacent spinal cord. (Spinal biopsy)	Spinal biopsy	7	105		9789745	Positive	10+	0.463125			yes	single	1	large cervical cord mass	0	concerning for neoplasm	2
36	70-80	F	1: Test Performance Cohort	Lumbar puncture	Benign	No evidence of a B-cell lymphoproliferative disorder	No	Cancer Diagnosis; Negative/Uncertain Cytology and Cytometry	Glioblastoma, grade 4	Brain biopsy	1	58		8494984	Positive	7	0.494753			yes	multifocal	5+	mostly parenchymal and diffuse, but abutting left lateral ventricle	0	diffuse metastases, most likely lymphoma	2
37	70-80	F	1&2: Both Cohorts	Lumbar puncture	n/a	No evidence of a B-cell lymphoproliferative disorder	No	Cancer Diagnosis; Negative/Uncertain Cytology and Cytometry	Intravascular lymphoma	Brain biopsy	18	352		11760233	Positive	1	0.494753			no	multifocal	5+	multilobar	0	PML	4
38	60-70	F	1: Test Performance Cohort	Lumbar puncture	Benign	No evidence of a B-cell lymphoproliferative disorder	Yes	Cancer Diagnosis; Negative/Uncertain Cytology and Cytometry	PCNSL	Imaging and history of cancer	5	39		7636634	Failed		n/a			no	multifocal	3	thalamus	0	recurrent lymphoma	4
39	50-60	M	1: Test Performance Cohort	Lumbar puncture	Benign	No evidence of a B-cell lymphoproliferative disorder	No	Cancer Diagnosis; Negative/Uncertain Cytology and Cytometry	PCNSL	no tissue diagnosis; larger cells found later in the CSF by flow cytometry. Responded to therapy	2	46		6028267	Negative		0			yes	single	1	midbrain	0	differential diagnosis, including lymphoma	2
40	70-80	M	1: Test Performance Cohort	Lumbar puncture	Benign	No evidence of a B-cell lymphoproliferative disorder	No	Cancer Diagnosis; Negative/Uncertain Cytology and Cytometry	Glioblastoma, grade 4	Imaging and history of cancer	0	34		11708972	Negative		0			yes	single	1	left temporal parenchymal abutting subarachnoid and dura	0	disease progression (astrocytoma)	3
41	80-90	M	1: Test Performance Cohort	Lumbar puncture	Benign	No evidence of a B-cell lymphoproliferative disorder	No	Cancer Diagnosis; Negative/Uncertain Cytology and Cytometry	Malignant neoplasm of bone and articular cartilage	Tissue based	6	187		10211384	Positive	6	0.874942			yes	multifocal	2	cerebellum and left thalamus, with ependymal surface involved	0	primary diagnosis is lymphoma	2
42	60-70	F	1: Test Performance Cohort	Lumbar puncture	Benign	No evidence of a B-cell lymphoproliferative disorder	Yes	Cancer Diagnosis; Negative/Uncertain Cytology and Cytometry	DLBCL	Subsequent flow cytometry showed a possible small population of CD10+ cells. Treated by hematologist (high dose steroids and rituximab) with response.	5	120		5067468	Positive	5	0.394957			yes	single	1	cerebellum with ependymal surface, extending to CN5	0		2
43	30-40	F	1: Test Performance Cohort	Lumbar puncture	Benign	No evidence of a B-cell lymphoproliferative disorder	No	Cancer Diagnosis; Negative/Uncertain Cytology and Cytometry	Pleomorphic xanthoastrocytoma	Brain biopsy	4	16		1785338	Failed		n/a			yes	single	1	corpus callosum abutting ependymal surface	0	tumor more than demyelinating lesion	2
44	50-60	M	1: Test Performance Cohort	Drain	Benign	Atypical B-cell population: The majority of B-cells in the sample lacked surface Ig expression and expressed CD19, CD20 and CD38 without co-expression of CD5, CD10 or CD34. These events demonstrated higher forward scatter suggestive of larger cell size. Similar populations can be seen in either reactive or neoplastic conditions. Correlation with clinical and morphologic findings is recommended.	No	Cancer Diagnosis; Negative/Uncertain Cytology and Cytometry	PCNSL	Autopsy	n/a	n/a		13557856	Positive	1	0.361985			no (a little abutment of subarachnoid spaces, but otherwise no)	multifocal	3	cerebellum and frontal lobes	0	toxoplasmmosis, less likely lymphoma	4
45	60-70	M	1: Test Performance Cohort	Lumbar puncture	Benign	No evidence of a B-cell lymphoproliferative disorder	No	Cancer Diagnosis; Negative/Uncertain Cytology and Cytometry	Glioblastoma, grade 4	Brain biopsy	1	96		16513726	Negative		0			yes	multifocal	3	occipital, parietal, and corpus callosum	0	masses	3
46	80-90	F	1: Test Performance Cohort	Lumbar puncture	Atypical cells present	Surface Ig negative B-cell population	Yes	Cancer Diagnosis; Negative/Uncertain Cytology and Cytometry	Marginal zone lymphoma, low grade	Imaging and history of cancer	24	263		6474560	Negative		0			yes	single	1	subdural mass with leptomeningeal involvement	1	slow disease progression	1
47	50-60	M	1: Test Performance Cohort	Lumbar puncture	Atypical cells present	CD5-positive, kappa-restricted B-cell population	Yes	Cancer Diagnosis; Negative/Uncertain Cytology and Cytometry	Lymphoproliferative disorder, and progression of glioblastoma stage 4	Imaging and history (GBM)	1	368		8932848	Negative		0			no	multifocal	2	splenium and right parietal	0	worsening of glioblastoma	4
48	60-70	F	1: Test Performance Cohort	Lumbar puncture	Benign	Surface Ig negative B-cell population. No definitively immunophenotypically abnormal cell population identified. However, virtually all of the B-cells in this sample lacked expression of surface Ig, a common finding in body fluids with a subset showing higher forward scatter (consistent with larger cell size) [WG note: 1% had high FS]. Lack of surface Ig precludes our ability to assess for clonal…	No	Cancer Diagnosis; Negative/Uncertain Cytology and Cytometry	Large B-cell lymphoma	Brain biopsy	2	59		7099589	Positive	4	0.243887			yes	multifocal	4	nodular periventricular enhancement	0	lymphoma	2
49	80-90	F	1: Test Performance Cohort	Lumbar puncture	Benign	No evidence of a B-cell lymphoproliferative disorder	Yes	Cancer Diagnosis; Negative/Uncertain Cytology and Cytometry	High grade glioma of the spinal cord, not biopsy proven but clinically suspected	Neurooncology board	1	n/a		3027843	Positive	1	0.12874			no	multifocal	3	large cervical and thoracic cord lesions	0	favor primary malignancy, less likely infection or demyelination	2
50	20-30	M	1: Test Performance Cohort	Lumbar puncture	n/a	No evidence of a B-cell lymphoproliferative disorder	Yes	Cancer Diagnosis; Negative/Uncertain Cytology and Cytometry	Pineal gland mixed germ cell tumor of embryonal and choriocarcinoma features	Imaging and history of cancer, rising HCG levels	1	96		6273879	Positive	10+	0.419917			yes	single	1	pineal tumor	0	pineal tumor	2
51	30-40	F	1: Test Performance Cohort	Lumbar puncture	n/a	No evidence of a B-cell lymphoproliferative disorder in a limited sample	No	Cancer Diagnosis; Negative/Uncertain Cytology and Cytometry	Infiltrating glioma with necrosis, favor glioblastoma (Brainstem and Brain biopsy)	Brainstem biopsy	2	42		5890661	Negative		0			no	multifocal	2	medulla and cervicomedullary junction	0	atypical infection	4
52	50-60	F	1: Test Performance Cohort	Drain	Benign	No evidence of a B-cell lymphoproliferative disorder	No	Cancer Diagnosis; Negative/Uncertain Cytology and Cytometry	Spinal cord, L1 lesion, biopsy: Infiltrating glioma, likely IDH wildtype	Spinal biopsy	0	269		9045286	Positive	10+	0.63396			yes	multifocal	5+	extensive leptomeningeal spine disease	1	breast cancer with extensive leptomeningeal disease	1
53	60-70	F	1: Test Performance Cohort	Lumbar puncture	Benign	No evidence of a B-cell lymphoproliferative disorder	No	Cancer Diagnosis; Negative/Uncertain Cytology and Cytometry	Medulloblastoma, SHH-activated, WHO grade IV	Tissue	2	25		6612241	Negative		0			no	multifocal	5+	multifocal parenchymal enhancement	0	treatment response with some persistent enhancing lesions	4
54	40-50	M	1&2: Both Cohorts	Lumbar puncture	Benign	No evidence of a B-cell lymphoproliferative disorder	No	Cancer Diagnosis; Negative/Uncertain Cytology and Cytometry	Large B-cell lymphoma	Brain biopsy	17	123		5231894	Positive	8	0.216143			yes	multifocal	5+	multifocal parenchymal enhancement diffuse; ependymal also	1	lymphoma	1
55	70-80	M	1: Test Performance Cohort	Lumbar puncture	n/a	n/a (9/6 Flow negative)	Yes	Cancer Diagnosis; Negative/Uncertain Cytology and Cytometry	EBV-positive monomorphic B-cell post-transplant lymphoproliferative disorder, diffuse large B-cell lymphoma subtype	Brain biopsy	41	45		8533321	Positive	7	0.183703			yes	multifocal	2	right frontal and right temporal intraparenchymal large lesions	0	infection, less likely metastases	3
56	50-60	M	1: Test Performance Cohort	Lumbar puncture	Benign	No evidence of a lymphoproliferative disorder	No	Control: Microbiological Testing Positive	Listeria (based on later outside hospital note)		560	n/a		6330371	Negative		0
57	30-40	M	1: Test Performance Cohort	Shunt aspiration	Atypical cells present	Plasmacytic B-cell population	No	Control: Microbiological Testing Positive	Coccidioides immitis (immunodiffusion)		62	4540		6273055	Negative		0
58	40-50	F	1: Test Performance Cohort	Lumbar puncture	Benign	No evidence of a lymphoproliferative disorder	No	Control: Microbiological Testing Positive	Aspergillus tardicrescens (ITS/23S later CSF); also history of NMDAR encephalitis		125	56		6201167	Negative		0
59	30-40	M	1: Test Performance Cohort	Lumbar puncture	Benign	No evidence of a B-cell lymphoproliferative disorder	No	Control: Microbiological Testing Positive	Coccidioides immitis (culture). Antibody positive and Beta-D-glucan 258.		290	184		10976756	Negative		0
60	30-40	F	1: Test Performance Cohort	Shunt aspiration	Benign	No evidence of a B-cell lymphoproliferative disorder	No	Control: Microbiological Testing Positive	Cladophialophora bantiana (later tissue)		765	n/a		11467726	Negative		0
61	30-40	F	1: Test Performance Cohort	Lumbar puncture	Benign	No evidence of a B-cell lymphoproliferative disorder	No	Control: Microbiological Testing Positive	Streptococcus intermedius (found on mNGS; negative culture/16S)		24	90		12874591	Negative		0
62	20-30	F	1: Test Performance Cohort	Lumbar puncture	n/a	No definitive evidence of a lymphoproliferative disorder	No	Control: Microbiological Testing Positive	Coccidioides immitis (fungal culture)		445	106		10154597	Negative		0
63	60-70	M	1: Test Performance Cohort	Lumbar puncture	Benign	No evidence of a B-cell lymphoproliferative disorder	No	Control: Microbiological Testing Positive	Pseudomonas aeruginosa (urine culture)		70	134		7681469	Negative		0
64	40-50	F	1: Test Performance Cohort	Lumbar puncture	Atypical cells present	n/a	No	Control: Microbiological Testing Positive	Candida (mNGS this sample; culture 3 weeks later, negative ITS/23S)		280	162		4905167	Negative		0
65	60-70	F	1: Test Performance Cohort	Lumbar puncture	The specimen consists of a mixed population of small mature lymphocytes with some admixed larger lymphocytes and plasma cells. Concurrent flow cytometry shows no evidence of a B-cell lymphoproliferative disorder in a limited sample (see IM19-1398 for complete details). Clinical correlation and follow-up is recommended.	No evidence of a B-cell lymphoproliferative disorder	No	Control: Microbiological Testing Positive	Cytomegalovirus (PCR positive)		22	131		5818192	Negative		0
66	50-60	M	1: Test Performance Cohort	Lumbar puncture	n/a	n/a	No	Control: Microbiological Testing Positive	Cryptococcus neoformans (fungal culture)		125	69		3830226	Negative		0
67	70-80	M	1: Test Performance Cohort	Lumbar puncture	n/a	No evidence of a lymphoproliferative disorder	No	Control: Microbiological Testing Positive	Coccidioides immitis (bacterial culture)		208	213		5029942	Negative		0
68	60-70	M	1: Test Performance Cohort	Lumbar puncture	n/a	No evidence of a B-cell lymphoproliferative disorder	No	Control: Microbiological Testing Positive	Pseudomonas aeruginosa (mNGS result; negative by culture, uPCR)		120	150		7122664	Negative		0
69	40-50	F	1: Test Performance Cohort	Lumbar puncture	Benign	No evidence of a B-cell lymphoproliferative disorder	No	Control: Microbiological Testing Positive	Candida parapsilosis (bacterial culture)		340	209		12919523	Negative		0
70	50-60	M	1: Test Performance Cohort	Lumbar puncture	n/a	n/a	No	Control: Microbiological Testing Positive	Neurosyphilus (serology: Treponemal antibody positive, CSF VDRL & FTA-ABS positive)		29	72		9498151	Negative		0
71	60-70	F	1: Test Performance Cohort	Drain	n/a	n/a	No	Control: Microbiological Testing Positive	Listeria monocytogenes (bacterial culture)		37	50		6832885	Negative		0
72	0-20	M	1: Test Performance Cohort	Transfontanelle Lumbar puncture	n/a	n/a	No	Control: Microbiological Testing Positive	Klebsiella pneumoniae (bacterial culture)		228	600		6198876	Negative		0
73	0-20	M	1: Test Performance Cohort	Lumbar puncture	n/a	n/a	No	Control: Microbiological Testing Positive	Viridans streptococcus (central blood culture)		1	19		4329209	Negative		0
74	40-50	M	1: Test Performance Cohort	Shunt aspiration	not available	not available	No	Control: Microbiological Testing Positive	Coccidioides immitis (bacterial culture)			13			Negative		0
75	40-50	M	1: Test Performance Cohort	Drain	not available	not available	No	Control: Microbiological Testing Positive	Coccidioides immitis (enrichment broth culture)			15			Negative		0
76	30-40	M	1: Test Performance Cohort	Lumbar puncture	not available	not available	No	Control: Microbiological Testing Positive	Enterobacter aerogenes (bacterial culture)		13000	267		1551354	Negative		0
77	30-40	F	1: Test Performance Cohort	Drain	not available	not available	No	Control: Microbiological Testing Positive	Candida parapsilosis (bacterial culture)		n/a	20		345192	Failed		n/a
78	50-60	M	1: Test Performance Cohort	Drain	not available	not available	No	Control: Microbiological Testing Positive	Staphylococcus epidermidis (bacterial culture)		52	n/a		1237173	Negative		0
79	20-30	M	1: Test Performance Cohort	Drain	not available	not available	No	Control: Microbiological Testing Positive	Enterococcus faecium (bacterial culture)		54	25		577326	Negative		0
80	20-30	M	1: Test Performance Cohort	Drain	not available	not available	No	Control: Microbiological Testing Positive	Enterococcus faecium (bacterial culture)		73	20		613135	Negative		0
81	70-80	M	1: Test Performance Cohort	Lumbar puncture	not available	not available	No	Control: Microbiological Testing Positive	Enterobacter aerogene (bacterial culture)		760	213		30513673	Negative		0
82	40-50	F	1: Test Performance Cohort	Lumbar puncture	not available	not available	No	Control: Microbiological Testing Positive	Coccidioides immitis (enrichment broth culture)		9	18		8475313	Negative		0
83	50-60	M	1: Test Performance Cohort	Drain	not available	not available	No	Control: Microbiological Testing Positive	Candida glabrata (bacterial culture)		39	83		6267918	Negative		0
84	30-40	F	1: Test Performance Cohort	Lumbar puncture	not available	not available	No	Control: Microbiological Testing Positive	Streptococcus pneumoniae (peripheral blood culture)		0	660		10680946	Negative		0
85	0-20	F	1: Test Performance Cohort	Subcutaneous fluid drainage	not available	not available	No	Control: Microbiological Testing Positive	Escherichia coli (bacterial culture)		7350	598		7380702	Negative		0
86	40-50	F	1: Test Performance Cohort	Lumbar puncture	not available	not available	No	Control: Microbiological Testing Positive	Cryptococcus neoformans (bacterial culture)		3	66		7387910	Negative		0
87	70-80	F	1: Test Performance Cohort	Drain	not available	not available	No	Control: Microbiological Testing Positive	Candida parapsilosis (bacterial culture)		120	48		7312189	Negative		0
88	70-80	F	1: Test Performance Cohort	Drain	not available	not available	No	Control: Microbiological Testing Positive	Candida parapsilosis (bacterial culture)		n/a	n/a		6483193	Negative		0
89	70-80	F	1: Test Performance Cohort	Drain	not available	not available	No	Control: Microbiological Testing Positive	Candida parapsilosis (bacterial culture)		16	189		6207377	Negative		0
90	40-50	F	1: Test Performance Cohort	Drain	not available	not available	No	Control: Microbiological Testing Positive	Cryptococcus neoformans (bacterial culture)		n/a	78		9934527	Negative		0
91	40-50	M	1: Test Performance Cohort	Lumbar puncture	not available	not available	No	Control: Microbiological Testing Positive	Sporothrix (serology: serum antibody positive)		3500	5525		3305552	Negative		0
92	40-50	F	1: Test Performance Cohort	Shunt aspiration	n/a	n/a	No	Control: Microbiological Testing Positive	Cryptococcal meningitis versus Immune reconstitution inflammatory syndrome (IRIS)		n/a	n/a		4702873	Negative		0
93	30-40	F	1: Test Performance Cohort	Lumbar puncture	Benign	No evidence of a B-cell lymphoproliferative disorder	No	Control: Autoimmune / Autoinflammatory	Multiple sclerosis		2	30		3961077	Negative		0
94	30-40	M	1: Test Performance Cohort	Lumbar puncture	Benign	No evidence of a B-cell lymphoproliferative disorder	No	Control: Autoimmune / Autoinflammatory	Autoimmune, anti-GAD		5	19		4784557	Failed		n/a
95	40-50	M	1: Test Performance Cohort	Lumbar puncture	Benign	No evidence of a B-cell lymphoproliferative disorder	No	Control: Autoimmune / Autoinflammatory	Multiple sclerosis		3	36		11189411	Negative		0
96	50-60	M	1: Test Performance Cohort	Lumbar puncture	Benign	No evidence of a B-cell lymphoproliferative disorder	No	Control: Autoimmune / Autoinflammatory	Autoimmune NOS		16	53		9371534	Negative		0
97	0-20	M	1: Test Performance Cohort	Lumbar puncture	Benign	No evidence of a B-cell lymphoproliferative disorder	No	Control: Autoimmune / Autoinflammatory	Autoinflammatory, most consistent with Tolosa-Hunt		0	19		9038577	Negative		0
98	40-50	M	1: Test Performance Cohort	Lumbar puncture	Benign	No evidence of a B-cell lymphoproliferative disorder	No	Control: Autoimmune / Autoinflammatory	Primary progressive multiple sclerosis (working diagnosis)		2	27		12461758	Negative		0
99	80-90	M	1: Test Performance Cohort	Lumbar puncture	Benign	No evidence of a B-cell lymphoproliferative disorder	No	Control: Autoimmune / Autoinflammatory	Normal pressure hydrocephalus		0	81		8082931	Negative		0
100	60-70	F	1: Test Performance Cohort	Lumbar puncture	Benign	No evidence of a lymphoproliferative disorder	No	Control: Autoimmune / Autoinflammatory	Systemic lupus erythematosus		14	84		9271192	Negative		0
101	60-70	M	1: Test Performance Cohort	Lumbar puncture	Small mature lymphocytes	No definitive evidence of a B-cell lymphoproliferative disorder	No	Control: Autoimmune / Autoinflammatory	Autoimmune, NOS		9	92		7884414	Negative		0
102	60-70	F	1: Test Performance Cohort	Lumbar puncture	Benign	No evidence of a B-cell lymphoproliferative disorder	No	Control: Autoimmune / Autoinflammatory	Spinal infarction		4	200		8478788	Negative		0
103	60-70	F	1: Test Performance Cohort	Lumbar puncture	Benign	No evidence of a B-cell lymphoproliferative disorder	No	Control: Autoimmune / Autoinflammatory	Inflammatory, NOS		2	34		6997327	Negative		0
104	20-30	F	1: Test Performance Cohort	Lumbar puncture	Benign	No evidence of a B-cell lymphoproliferative disorder	No	Control: Autoimmune / Autoinflammatory	Autoimmune, NOS		1	39		25825588	Negative		0
105	70-80	M	1: Test Performance Cohort	Lumbar puncture	n/a	No evidence of a B-cell lymphoproliferative disorder	No	Control: Autoimmune / Autoinflammatory	Myelopathy		1	119		4339409	Negative		0
106	50-60	M	1: Test Performance Cohort	Lumbar puncture	Benign	No evidence of a B-cell lymphoproliferative disorder	No	Control: Autoimmune / Autoinflammatory	Autoimmune, anti-acetylcholine receptor		0	119		3631448	Negative		0
107	60-70	M	1: Test Performance Cohort	Lumbar puncture	Benign	No evidence of a lymphoproliferative disorder	No	Control: Autoimmune / Autoinflammatory	Granulomatous meningitis/encephalitis with vasculitis of unknown etiology		69	80		13182616	Negative		0
108	20-30	M	1: Test Performance Cohort	Lumbar puncture	Benign	No evidence of a B-cell lymphoproliferative disorder	No	Control: Autoimmune / Autoinflammatory	Demyelinating disease, NOS		1	72		12025861	Negative		0
109	40-50	F	1: Test Performance Cohort	Lumbar puncture	Benign	No definitive evidence of a B-cell lymphoproliferative disorder	No	Control: Autoimmune / Autoinflammatory	CNS vasculitis		11	55		11354454	Negative		0
110	40-50	F	1: Test Performance Cohort	Lumbar puncture	Atypical B-cell population suspicious for B-cell lyphoproliferative disorder	Surface Ig negative B-cell population	No	Control: Autoimmune / Autoinflammatory	CNS vasculitis		8	52		8791971	Negative		0
111	60-70	M	1: Test Performance Cohort	Lumbar puncture	Increased lymphocytes	No evidence of a lymphoproliferative disorder	No	Control: Autoimmune / Autoinflammatory	CNS vasculitis		43	83		6404324	Negative		0
112	60-70	M	1: Test Performance Cohort	Lumbar puncture	Benign	No evidence of a B-cell lymphoproliferative disorder	No	Control: Autoimmune / Autoinflammatory	CNS vasculitis		16	92		5974924	Negative		0
113	20-30	M	1: Test Performance Cohort	Lumbar puncture	n/a	n/a	No	Control: Autoimmune / Autoinflammatory	Autoimmune, anti-NMDA		13	n/a		6675562	Negative		0
114	50-60	F	1: Test Performance Cohort	Lumbar puncture	Benign (5/23/19)	No evidence of a B-cell lymphoproliferative disorder	No	Control: Autoimmune / Autoinflammatory	Vasculopathy (brain biopsy)		0	24		4008596	Negative		0
115	60-70	F	1: Test Performance Cohort	Lumbar puncture	Benign	No evidence of a B-cell lymphoproliferative disorder	No	Control: Autoimmune / Autoinflammatory	Chronic immune sensorimotor polyradiculopathy		0	60		4222608	Negative		0
116	50-60	M	1: Test Performance Cohort	Lumbar puncture	n/a	No evidence of a B-cell lymphoproliferative disorder	No	Control: Autoimmune / Autoinflammatory	Paraneoplastic syndrome		23	89		2520144	Failed		n/a
117	50-60	M	1: Test Performance Cohort	Lumbar puncture	Benign	No evidence of a B-cell lymphoproliferative disorder	No	Control: Autoimmune / Autoinflammatory	Paraneoplastic syndrome		15	66		4312107	Negative		0
118	70-80	M	1: Test Performance Cohort	Lumbar puncture	Atypical cells present	n/a	No	Control: Autoimmune / Autoinflammatory	CNS vasculitis, amyloid-beta related angiitis (biopsy)		27	225		3757147	Negative		0
119	70-80	M	1: Test Performance Cohort	Lumbar puncture	Eosinophilic pleocytosis	No evidence of a B-cell lymphoproliferative disorder	No	Control: Autoimmune / Autoinflammatory	CNS vasculitis, amyloid-beta related angiitis (biopsy)		16	251		5420119	Negative		0
120	70-80	M	1: Test Performance Cohort	Lumbar puncture	Benign	No evidence of a lymphoproliferative disorder	No	Control: Autoimmune / Autoinflammatory	CNS vasculitis, amyloid-beta related angiitis (biopsy)		2	262		3601425	Negative		0
121	50-60	F	1: Test Performance Cohort	Lumbar puncture	Polymorphous hematolymphoid infiltrate	No evidence of a lymphoproliferative disorder	No	Control: Autoimmune / Autoinflammatory	Sarcoid		102	211		6990685	Negative		0
122	60-70	F	1: Test Performance Cohort	Lumbar puncture	Benign	No evidence of a B-cell lymphoproliferative disorder	No	Control: Autoimmune / Autoinflammatory	Systemic lupus erythematosus suspected		2	n/a		6546255	Negative		0
123			(Same sampling as 113)											7537748	Negative		0
124	60-70	F	1: Test Performance Cohort	Lumbar puncture	Benign	No evidence of a B-cell lymphoproliferative disorder	No	Control: Autoimmune / Autoinflammatory	Multiple sclerosis		1	24		10708878	Negative		0
125	70-80	M	1: Test Performance Cohort	Lumbar puncture	Benign	No evidence of a B-cell lymphoproliferative disorder	No	Control: Autoimmune / Autoinflammatory	CNS vasculitis		0	52		5227707	Negative		0
126	60-70	F	1: Test Performance Cohort	Lumbar puncture	n/a	n/a	No	Control: Autoimmune / Autoinflammatory	CNS vasculitis		n/a	63		6117060	Negative		0
127	70-80	M	2: Suspected Neuroinflammatory Cohort		Benign	n/a	No	Cancer Diagnosis; Negative/Uncertain Cytology and Cytometry	PTLD , EBV+ in CSF		6	41		16675353	Negative		0			no	Single	1	midbrain/thalamus	0	PTLD versus infection	4
128	80-90	M	2: Suspected Neuroinflammatory Cohort		Atypical cells present	No definite evidence of a B-cell lymphoproliferative disorder in a limited sample; see comment.	No	Cancer Diagnosis; Negative/Uncertain Cytology and Cytometry	Primary CNS Lymphoma		33	832		20740927	Positive	10+	0.8481			yes	Multifocal	5+	all ependymal surfaces	0	Tuberculosis, less likely lymphoma	2
129	40-50	F	2: Suspected Neuroinflammatory Cohort		Benign	No evidence of a B-cell lymphoproliferative disorder in a limited sample	No	Cancer Diagnosis; Negative/Uncertain Cytology and Cytometry	Melanoma (brain tissue)		18	285		13198083	Positive	10+	0.408927			yes	Multifocal	5+	smooth leptomeningeal thoracic and lumbar enhancement	1	Meningitis, less likely carcinomatosis	1
130	70-80	F	2: Suspected Neuroinflammatory Cohort		Benign	not available	No	Cancer Diagnosis; Negative/Uncertain Cytology and Cytometry	Glioblastoma, grade 4 (brain biopsy)		1	48		6349137	Negative		0			yes	Multifocal	3	frontal lobe	0	VZV encephalitis	3
131	70-80	M	2: Suspected Neuroinflammatory Cohort		Benign	not available	No	Cancer Diagnosis; Negative/Uncertain Cytology and Cytometry	Small b cell lymphoma (brain biopsy)		16	72		1744806	Negative		0			no MRI raw image available for study review	Single	1	left parietal	1	Leptomeningeal thickening with underlying sulcal flair hyperintensity in left parietal and leptomeningeal contrast enhancement.	1
132	60-70	M	2: Suspected Neuroinflammatory Cohort		Benign	No evidence of a B-cell lymphoproliferative disorder in a limited sample	Yes	Cancer Diagnosis; Negative/Uncertain Cytology and Cytometry	Intravascular Large B-cell Lymphoma		0	33		19980570	Positive	3	0.0874345			no	Multifocal	5+	bilateral white matter	0	not available	4
133	40-50	M	2: Suspected Neuroinflammatory Cohort		Benign	No evidence of a B-cell lymphoproliferative disorder in a limited sample	No	Cancer Diagnosis; Negative/Uncertain Cytology and Cytometry	Presumed CNS lymphoma based on response to treatment		1	23		103575	Failed		n/a			no	Single	1	large right hemisphere white matter	0	Lymphoma or less like glial neoplasm	4
134	70-80	M	2: Suspected Neuroinflammatory Cohort		Atypical cells present	No evidence of a B-cell lymphoproliferative disorder in a limited sample	Yes	Cancer Diagnosis; Negative/Uncertain Cytology and Cytometry	Melanoma		128	648		5549670	Positive	10+	0.111773							not available		n/a
135	80-90	M	2: Suspected Neuroinflammatory Cohort		Benign	not available	No	Cancer Diagnosis; Negative/Uncertain Cytology and Cytometry	CNS lymphoma diagnosed on brain and meningeal biopsy done 8 months later.		8	40		3860187	Negative		0			no				0	"no abnormal enhancement"	5
136	80-90	M	2: Suspected Neuroinflammatory Cohort		Negative, but asked for flow correlation. Flow is negative but states that OSH flow showed	No evidence of a B-cell lymphoproliferative disorder in a limited sample	No	Cancer Diagnosis; Negative/Uncertain Cytology and Cytometry	Intraosseous meningioma		8	75		18265037	Negative		0			yes	Multifocal	5+	leptomeningeal supratentorial right parietal	1	Leptomeningeal carcinomatosis	1
54/137	40-50	M	1&2: Both Cohorts		Benign	No evidence of a B-cell lymphoproliferative disorder	No	Cancer Diagnosis; Negative/Uncertain Cytology and Cytometry	Primary CNS Lymphoma (brain biopsy)		17	123		5231894	Positive	10+	0.216143			yes	Multifocal	5+	multifocal parenchymal enhancement diffuse; ependymal also	1	Lymphoma	1
37/138	70-80	F	1&2: Both Cohorts		n/a	No evidence of a B-cell lymphoproliferative disorder	No	Cancer Diagnosis; Negative/Uncertain Cytology and Cytometry	Intravascular lymphoma		18	352		11760233	Positive	1	0.494753			no	multifocal	5+	multilobar	0	PML	4
139	50-60	F	2: Suspected Neuroinflammatory Cohort		Benign	No evidence of a B-cell lymphoproliferative disorder in a limited sample	No	Control: Autoimmune / Autoinflammatory	Autoimmune likely, 3 year history of chronic leptomeningitis and pachymeningitis of unclear cause. 2 brain/meningeal biopsies with nonspecific inflammation and no infection or malignancy found.		8	44		2871007	Negative		0
140	60-70	M	2: Suspected Neuroinflammatory Cohort		n/a	n/a	No	Control: Autoimmune / Autoinflammatory	CNS vasculitis, p-ANCA		n/a	n/a		5136703	Failed		n/a
141	20-30	F	2: Suspected Neuroinflammatory Cohort		n/a	n/a	No	Control: Autoimmune / Autoinflammatory	Autoimmune, NMDA-R encephalitis		9	14		8931573	Negative		0
142	60-70	M	2: Suspected Neuroinflammatory Cohort		Benign	No evidence of a B-cell lymphoproliferative disorder in a limited sample	No	Control: Autoimmune / Autoinflammatory	Autoimmune versus mycobacteria, non necrotizing granulomas in lymph node. Brain biopsy non-specific. No cancer found after 3 years.		24	110		10775532	Negative		0
143	60-70	F	2: Suspected Neuroinflammatory Cohort		n/a	n/a	No	Control: Autoimmune / Autoinflammatory	Cerebral Amyloid Angiopathy, suspected		0	54		8550138	Negative		0
144	40-50	M	2: Suspected Neuroinflammatory Cohort		n/a	n/a	No	Control: Autoimmune / Autoinflammatory	Sarcoid (Non-caseating granuloma in lymph nodes)		2	45		16378108	Negative		0
145	40-50	M	2: Suspected Neuroinflammatory Cohort		n/a	n/a	No	Control: Autoimmune / Autoinflammatory	Tumefactive multiple sclerosis; 3 year follow-up and stable on steriods		2	72		10775532	Negative		0
146	30-40	M	2: Suspected Neuroinflammatory Cohort		Benign	No evidence of a B-cell lymphoproliferative disorder in a limited sample	No	Control: Autoimmune / Autoinflammatory	Granulomatous–lymphocytic interstitial lung disease and brain lesions in context of common variable immunodeficiency		7	73		12476769	Negative		0
147	40-50	F	2: Suspected Neuroinflammatory Cohort		n/a	No evidence of a B-cell lymphoproliferative disorder	No	Control: Autoimmune / Autoinflammatory	Lupus associated transverse myelitis		325	224		1727167	Negative		0
148	10-20	F	2: Suspected Neuroinflammatory Cohort		not available	not available	No	Control: Autoimmune / Autoinflammatory	Autoimmune; positive GABA-B and Caspr2 antibodies		n/a	n/a		3900599	Negative		0
149	30-40	F	2: Suspected Neuroinflammatory Cohort		not available	not available	No	Control: Autoimmune / Autoinflammatory	Autoimmune; Lewis-Sumner Syndrome with positive GAD65 antibody		n/a	n/a		4986747	Negative		0
150	30-40	M	2: Suspected Neuroinflammatory Cohort		n/a	No evidence of a B-cell lymphoproliferative disorder in a limited sample	No	Control: Autoimmune / Autoinflammatory	Neurosarcoidosis (biopsy)		3	37		5311384	Negative		0
151	40-50	F	2: Suspected Neuroinflammatory Cohort		Benign	No evidence of a B-cell lymphoproliferative disorder	No	Control: Autoimmune / Autoinflammatory	Autoimmune; GFAP antibody associated myelitis		39	84		3916814	Negative		0
152	60-70	F	2: Suspected Neuroinflammatory Cohort		Benign	No evidence of a B-cell lymphoproliferative disorder in a limited sample	Yes	Control: Autoimmune / Autoinflammatory	Paraneoplastic cerebellar degeneration		16	48		3791550	Negative		0
153	0-10	M	2: Suspected Neuroinflammatory Cohort		n/a	n/a	No	Control: Autoimmune / Autoinflammatory	Hypoxic–ischaemic encephalopathy versus metabolic injury		1	26		5175335	Negative		0
154	50-60	F	2: Suspected Neuroinflammatory Cohort		Benign	No definite evidence of a B-cell lymphoproliferative disorder in a limited sample; see comment.	No	Control: Autoimmune / Autoinflammatory	Relapsing remitting multiple sclerosis		1	49		8253985	Negative		0
155	70-80	M	2: Suspected Neuroinflammatory Cohort		Benign	No evidence of a B-cell lymphoproliferative disorder in a limited sample	Yes	Control: Autoimmune / Autoinflammatory	GABA-B Encephalitis		7	35		4402448	Negative		0
